# Funding distributions, trends, gaps, and policy implications for spinal cord injury research: A systematic analysis of US federal funds

**DOI:** 10.1101/2025.06.01.25328764

**Authors:** Tucker Gillespie, Andrew Buxton, Bethany R. Kondiles, Miranda Leal-Garcia, Mia R. Pacheco, Ashley V. Tran, Katie Vo, Lucy Abu, James Barr, Tanya A. Barretto, Jason Biundo, Sam Duenwald, Abigail Evans, Timothy N. Friedman, Isabella Gadaleta, Saahas Ganesh, Bryson Gottschall, Peyton Green, Grant Lee, Lilian Liu, Raza N. Malik, Elizabeth J. Nava, Chiara Sorani, Vansh Tandon, Hannah Thomas, Kyndal Thomas, Chris Barr, Ian Burkhart, Dylan A. McCreedy, Peter Nowell, Heath Blackmon, Alexander G. Rabchevsky, Matthew Rodreick, Abel Torres-Espín, Jennifer N. Dulin

## Abstract

Federal agencies including the National Institutes of Health (NIH), Department of Defense (DoD) Congressionally Directed Medical Research Program (CDMRP) Spinal Cord Injury Research Program (SCIRP), and Department of Veterans Affairs (VA) provide the majority of funding for spinal cord injury (SCI) research in the United States. However, systematic evaluation of how funding is distributed across research areas, therapeutic approaches, and translational stages has been limited. To understand the distribution of funds, we curated and classified 1,589 federally funded SCI research awards from the NIH (2008–2023), the CDMRP SCIRP (2009–2023), and the VA (2017–2025). Each award was annotated based on the biological system or problem studied, the therapeutic intervention or approach utilized, and its placement along the translational continuum. Our analysis revealed that the NIH predominantly supports basic and early stage translational research, especially in areas of SCI pathology, regeneration, and motor functional recovery. In contrast, the CDMRP funding is more concentrated on applied and clinical research, particularly in the areas of pain, bladder function, and neuromodulatory device development. The VA predominantly invests in rehabilitation-focused studies and interventions aimed at improving musculoskeletal and functional health outcomes. While the complementary missions of these agencies collectively support a diverse SCI research ecosystem, we identified critical gaps in funding for high-priority areas such as bowel/gastrointestinal health, cardiovascular function, and mental health. Furthermore, the recent discontinuation of the CDMRP SCIRP and proposed NIH budget reductions are projected to lead to an approximate 50% decline in federal SCI research funding by 2026—posing a substantial risk to the field’s progress and threatening the stability of this ecosystem. These findings underscore the urgent need for coordinated, data-driven funding strategies that align more closely with the needs and priorities of the SCI community. To that end, we propose the development of a publicly accessible “living dashboard” to enhance transparency, foster interdisciplinary collaboration, and guide strategic investment in SCI research moving forward.
