## Supplementary material for "Funding distributions, trends, gaps, and policy implications for spinal cord injury research: A systematic analysis of US federal funds": Table 1

### Sheet: System-Problem
Description	General System/Problem Category	Specific System/Problem Category	Definition	Examples
The study cannot be said to be relevant to SCI	Not relevant to SCI	Not relevant to SCI	Any study that does not fall into one of the below categories; these studies were excuded from analysis	Studies focused on restless leg syndrome, overactive bladder, peripheral nerve injury, or Alzheimer's disease
The study can be said to be relevant to SCI, but does not directly focus on SCI	SCI Adjacent	Intact Spinal Cord	Animal or human studies focused on understanding the organization, function, anatomy, and/or physiology of the intact spinal cord. The study cannot utilize an injury model	Spinal cord imaging, central pattern generators, pain modulation systems, spinal cord development, or spinal circuits
		Non-Spinal Systems	Animal or human studies focused on understanding the normal function, physiology or anatomy of the brain or other organs excluding the spinal cord. The study must be focused on understanding normal (non-diseased) function. If studying an organ system, it must be clear that understanding function of the organ system is relevant to SCI	Sympathetic nervous system regulation, brain circuits, mechanisms of osteoporosis, or normal bladder function, not in SCI models
		In Vitro Mechanisms	In vitro studies of normal or diseased neural cells or tissue. Does not include animal studies that utilize an in vitro or ex vivo component	Organoid studies, in vitro assays to look at axon regeneration, in vitro models of SCI, in vitro drug screens, or studies to characterize injury mechanisms in vitro
		Tools/Technology	Studies that are primarily focused on the development of new tools, technology, or methods to (1) better understand the physiology, anatomy, or function of the intact or injured/diseased nervous system, (2) to diagnose SCI, or (3) to develop or test a device or interface using in vitro, ex vivo, or in vivo approaches without examining physiological or functional outcomes. This category does not i…	Development of imaging protocols, development of new spinal cord injury classification systems, development of drug delivery systems, sensors, devices, cell therapies, or assistive tools
The study is focused on SCI and the primary focus is mechanistic, rather than evaluating functional outcomes	SCI Pathology & Repair	SCI Pathology/Neuroprotection	Studies focused on understanding the sequelae and pathophysiology of SCI and interventions to alter or reduce these	Longitudinal pathology studies, studies to investigate primary and secondary injury mechanisms, biomarker discovery, SCI imaging, cellular responses, neuroprotective interventions such as those targeting neuroinflammation, scar formation, tissue sparing as principle outcomes
		SCI Regeneration/Plasticity/Repair	Studies focused on understanding and promoting mechanisms of sequelae of tissue repair, plasticity, and regeneration after SCI	Focus on axon growth, sprouting, scar modification, and growth targeted interventions where axon growth/sprouting is the principle outcome
The study is focused on SCI and the primary focus is functional or physiological outcome(s)	SCI Motor/Sensory Function	Ambulation/Locomotion	Studies focused on lower limb/leg function	Focus on locomotor function, walk, gait, standing as principle outcomes
		Upper Limb/Forelimb	Studies focused on upper limb/arm/hand function	Focus on arm and hand function, reaching, grasping as principle outcomes
		Trunk/Reflex/Spasticity	Studies focused on trunk function, mitigating hyperreflexia/spasticity, or other motor function not listed above, except for breathing/respiration function	Focus on balance, postural stability, reflex behavior, spasticity as principle outcomes
		Breathing/Respiration/Cough	Studies focused on breathing, respiratory function, respiratory health, or cough	Tidal volume, breathing function, coughing maneuvers as principle outcomes
		Swallowing	Studies focused on swallowing function	Evaluation of swallowing as a principle outcome
		Motor - General	Studies focused on general motor function, multiple modalities of motor function, or which do not specify the type of motor function being targeted	Evaluation of "functional recovery" without specifying which type of recovery, or studies that evaluate multiple modalities of motor recovery as principle outcomes
		Sensory Function	Studies focused on sensory function including general sensation, temperature, touch, proprioception, or other sensory modalities; excluding pain studies	Focus on somatosensation, proprioceptive function, sensory perception as principle outcomes
	SCI Secondary Health Conditions	Anxiety/Depression	Studies focused on depression and/or anxiety	Evaluation of anxiety or depression as principle outcomes
		AD/Autonomic Function	Studies focused on dysfunction of the autonomic nervous system including autonomic dysreflexia (AD)	Evaluation of autonomic dysreflexia, sympathetic and/or parasympathetic function, general autonomic function as principle outcomes
		Bladder/Urinary Health	Studies focused on bladder function, urinary tract health, neurogenic bladder, or urinary tract infection	Focus on bladder function, voiding/filling, urinary tract health, or outcomes related to catheterization as principle outcomes
		Bowel/Gastrointestinal Health	Studies focused on bowel voiding, gut motility, or gastrointestinal tract health	Focus on gastric motility, gut dysbiosis, neurogenic bowel as principle outcomes
		Cardiovascular Function	Studies focused on cardiovascular health, heart rate, or blood pressure	Evaluation of cardiac output, peak aerobic capacity, orthostatic hypotension, or arterial pressure as principle outcomes
		Immune System	Studies focused on immune system dysfunction or spleen health	Focus on hematopoiesis, immune system function, and spleen function as principle outcomes
		Integument	Studies focused on pressure ulcers, skin disease, or wound healing	Evaluation of wound closure, pressure sore formation, and pressure sore mitigation approaches as principle outcomes
		Liver Health	Studies focused on liver dysfunction or liver health	Focus on non-alcoholic fatty liver disease or liver health as principle outcomes
		Metabolism	Studies focused on metabolic dysfunction	Focus on glucose tolerance, insulin resistance, metabolic health as principle outcomes
		Muscle & Bone	Studies focused on promoting bone and muscle health	Evaluation of skeletomuscular health, muscle atrophy, osteoporosis, and heterotypic ossification as principle outcomes
		SCI Pain	Studies focused on neuropathic pain or dysesthesias	Mechanisms of pain, novel analgesics, and SCI pain models as principle outcomes
		Sexual Function/Fertility	Studies focused on sexual function or fertility	Sexual function, mennorhea, fertility, sexual satisfaction as principle outcomes
		Sleep	Studies focused on sleep quality and sleep apnea	REM sleep, sleep apnea, sleep disturbances, sleep-disordered breathing, and quality of sleep as principle outcomes
		Thermoregulation	Studies focused on thermoregulation	Thermoregulation as a principle outcome
		Other SHC	Studies with secondary health outcomes not listed above	Studies evaluating other affective disorders resulting from SCI
The study is focused on acute management of SCI; discrete functional outcomes are not specifically targeted	Acute SCI Management	Acute SCI Management	Studies focused on emergency management, transportation, en route care and monitoring, and/or maintenance/monitoring of blood pressure and intraspinal pressure	Studies to develop improved methods for intraspinal surgery, transportation to the hospital after SCI, and monitoring of physiological functions during surgery
The study is focused on psychosocial, sociological, or community living aspects of SCI	Sociological	Psychological & Psychosocial	Studies focused on psychological outcomes and well-being of the individual with SCI, activity and participation in activities of daily living, with self-management and independence as goals/outcomes	Studies focused on activities of daily living such as oral hygiene or using computers, mobility studies, or long-term health outcomes
		Employment/Workplace	Studies focused on return to employment, barriers to employment, and/or workplace conditions	Studies evaluating barriers to gaining or maintaining employment
		Community Living	Studies focused on mental and social health outcomes; independence and interactions within the community; housing, exercise and community access; or caregiver well-being and education	Studies supporting the development of centers for independent living, studies to identify community-level factors that contribute to health outcomes after SCI
		Health Services	Studies focused on health care providers, access to care, reimbursement, and healthcare systems	Studies focused on health care providers, access to care, reimbursement, and healthcare systems
The award funds community programs, infrastructure, resources, or other projects	Infrastructure	Research Resources	Awards to support infrastructure or resources to support SCI research, such as core facilities, conference grants, institutional training grants, or equipment grants	SCI training programs, conferences, training grants, research equipment, and core faciltiies
		Clinical Resources	Awards to support infrastructure or resources to support SCI clinical centers, data coordinating centers, clinical network hubs and sites	SCI clinical coordinating centers and clinical research consortiums
	Other SCI studies	Other SCI Studies	Awards to support data repositories, pragmatic trials, secondary analyses, or other studies that cannot be classified into any of the above categories	SCI reproducibility and replication efforts; data repositories
Other	Unable to classify	Unable to Classify	There is not enough information provided to assign the award into one of the above categories	Studies that do not explicitly mention which outcomes will be assessed

### Sheet: Approach-Intervention
Description	General Approach/Intervention Category	Specific Approach/Intervention Category	Definition	Examples
The study does not utilize any therapeutic intervention	Discovery	Modeling/In Vitro/Ex Vivo	Studies that utilize primarily in vitro, ex vivo, or modeling approaches without the use of animal or human subjects	Computer modeling, in vitro studies of molecular and cellular mechanisms, cell-based drug screens, organoid studies
		In Vivo Approaches	Studies that utilize animal models with no therapeutic interventions	SCI pathology, mechanisms of primary and secondary injury, physiological structure or function, animal genomics or proteomics studies; may include gain of function or loss of function studies to elucidate mechanisms
		Clinical Observational	Studies that focus on human subjects with no therapeutic interventions	Longitudinal observational studies and registries, epidemiology, imaging studies
	Tools and technology	Diagnostic/Prognostic Tools	Studies that are focused on development of tools, markers, and outcome measures for use in SCI research studies	Biomarker discovery, imaging studies, outcome measure development, prognostic tool development
		Sensors & Computer Interfaces	Studies that focus on development or testing of non-invasive motion sensors, activity monitors, seat pressure sensors, or other sensors/interfaces with no therapeutic intervention	Studies to develop brain-computer interfaces or body-machine interfaces, wheelchair sensors, microfluidic collection systems, implantable sensors for internal health monitoring
The study utilizes a therapeutic intervention	Surgical interventions	Surgical Interventions	Studies that focus on development or testing of a surgical therapeutic procedure	Nerve transfer, development or optimization of surgical interventions, tendon transfers, decompression, stabilization, sutures, or hypothermia
	Drug interventions	Drug Interventions	Studies that employ pharmaceutical treatments as a therapeutic intervention, including drug screening/discovery/development studies, excluding biological-based interventions such as delivery of growth factors	Pharmaceutical compounds
	Biologics interventions	Cell/Tissue Therapies	Studies focused on transplantation or delivery of cells into the body as a therapeutic intervention	Cell transplantation, tissue transplantation, cell delivery, cellular reprogramming
		Biomaterials	Studies focused on biomaterials as a therapeutic intervention	Hydrogels, biomaterials
		Other Biologics	Studies utilizing biological interventions, excluding biomaterials and cells	Biological-based therapies including growth factors, gene therapies, antibodies, live microbiotics, therapeutic optogenetics and chemogenetics, probiotics/microbiotics
	Device interventions (neuromodulatory)	Non-Invasive Device	Studies utilizing neuromodulatory devices that are worn on the body but not implanted into the body	Transcranial magnetic stimulation, transcutaneous stimulation, vibratory mechanical stimulation, spinal associative stimulation, external functional electrical stimulation
		Invasive Device	Studies utilizing neuromodulatory devices that are implanted into the body	Epidural stimulators, intraspinal or intracranial stimulators, implanted nerve stimulators, networked neuroprostheses
	Assistive devices	Exoskeletons & Prosthetics	Studies utilizing wearable robotics, non-neural prostheses, or exoskeletons that do not interface with the nervous system	Tongue drive, exoskeletons, power gloves, orthoses, other robotic devices
		Assistive Tools	Studies utilizing assistive tools or devices excluding prosthetic tools/devices or stimulators	Wheelchairs, walkers, braces, crutches, BWS systems, lokomat, hand cycles, wrist devices
	Activity & lifestyle	Exercise/Activity/Rehab	Studies that utilize prescriptive exercise, activity-based training, or physical rehabilitation	Hypoxia, general locomotor training, restraint therapy, conditioning and exercise training, high-intensity interval training, arm cycling
		Lifestyle	Studies that focus on lifestyle changes excluding prescriptive exercise	Occupational therapy, telehealth, cognitive therapy, diet/nutrition intervention, self-management, homeopathy, mindfulness, use of applications
The award funds community programs, infrastructure, resources, or other projects	Individual & community	Psychosocial/Caregiver/Community	Studies that focus on psychosocial aspects of living with SCI, resources for individuals with SCI, community programs, or caregiver studies/resources	Observational and population studies, qualitative and quantitative research and interventions, caregiver studies, community integration projects
	Resources/other	Conference	Awards intended specifically to support SCI research conferences	Gordon Research Conference, National Neurotrauma Society Symposium
		Research and/or Cinical Resources	Awards that support institutional or multi-institutional resources such as research core facilities, clinical coordinating centers, clinical trial networks, or administrative cores	Neurological Emergencies Treatment Trials (NETT) network, replication or reproducibility initiatives, Facilities of Research Excellence (FORE) in Spinal Cord Injury Replication Studies, spinal cord injury core facilities
		Database/Data Analysis	Awards that support clinical and/or research databases or large-scale data analysis	Center for Smart use of Technologies to Assess Real-world Outcomes (C-STAR), TRACK-SCI, RegenBase
		Training Program	Awards that support training programs in SCI research	T32 programs, K12 programs, Ohio State University spinal cord injury training program
		Other	Other awards that do fall into the above categories
Other	Other	Unable to Classify	There is not enough information provided to assign the award into one of the above categories	Studies that do not explicitly mention which approaches will be used

### Sheet: Readiness
Description	General System/Problem Category	Specific System/Problem Category	Definition	Examples
The study is a basic research study that does not employ therapeutic interventions	Basic Research	Basic-Basic	Studies of the uninjured, intact nervous system or body systems, tool development, or modeling studies that do not utilize injury or disease models	Human imaging study to address a basic science question, characterizing transcriptional control of spinal cord neuron specification, development of tools for in vivo imaging
		Disease-Related Basic	Studies focused on understanding disease and disease mechanisms, and research that derives its primary rationale from diseases whether in vitro, in animals, or in humans	Basic research modeling SCI in vitro, observational cohort study investigating SCI comorbidities, cohort study to understand the earliest clinical features of a SCI or its natural history of progression, study to identify genetic risk factors associated with SCI subtype or prognosis
The study is a translational animal study that does not utilize human subjects	Applied Research (Animal Models)	Preclinical	Animal studies designed to provide preclinical evidence for future translation to human trials	Testing a drug in a rodent SCI model, developing a swine model of SCI pain, neutrophil depletion in mice as a therapeutic intervention
The study is an applied study that applies an intervention to human subjects	Applied Research (Clinical Studies)	Clinical (Phase 0 or EFS)	Pharmacokinectics and first in human studies to establish bioavailability, validate biomarkers, predictive algorithms in human patients, first in human to inform device design (note safety or efficacy), qualitative clinical studies, proof of concept case studies with intervention and health related outcome; studies that utilize human data or human samples	A small clinical research study to assess the efficacy of neuromodulation to restore cough, a pilot clinical study to evalute the efficacy of a lifestyle intervention to decrease pressure ulcer risk
		Clinical (Phase I, II, FS)	Human studies that are specifically denoted as Phase I or Phase II clinical trials that test an ntervention in small cohort of healthy (Phase I) or SCI (Phase II) participants for safety, dose-ranging or preliminary efficacy determination to inform design of future definitive or pivotal trial	A Phase I study to test the safety of a drug in healthy human participants, a Phase II study to evaluate safety of transplanted stem cells in participants with SCI
		Clinical (Phase III, Pivotal trials)	Human studies that are specifically denoted as Phase III or Pivotal Trials designed to test an intervention in a large cohort of patients to assess efficacy, effectiveness and safety using therapeutic dose or final device design
The award funds community programs, infrastructure, resources, or other projects	Infrastructure	Infrastructure	Awards that support clinical and/or research infrastructure, training grants, conferences, or other infrastructure	SCI databases, program project grants, T32 programs, clinical networks
	Other	Other	Other awards that do fall into the above categories
		Unable to classify	There is not enough information provided to assign the award into one of the above categories	Studies that do not explicitly mention whether animal or human subjects' will be used
