## Supplementary material for "Funding distributions, trends, gaps, and policy implications for spinal cord injury research: A systematic analysis of US federal funds": Table 3

### Sheet: Sheet1
Intervention 1	Intervention 2	Observed Pairings	Expected Pairings	Adjusted P-Value
In Vivo Approaches	Modeling/In Vitro/Ex Vivo	16	0.809045	3.54e-14
Cell/Tissue Therapies	Other Biologics	24	5.96985	1.06e-06
Biomaterials	Cell/Tissue Therapies	13	2.07286	1.45e-05
Drug Interventions	Other Biologics	22	6.42211	5.51e-05
Exercise/Activity/Rehab	Non-Invasive Device	7	1.02261	0.00449
Cell/Tissue Therapies	Drug Interventions	17	5.88694	0.0066
Assistive Tools	Non-Invasive Device	3	0.110553	0.00974
Exercise/Activity/Rehab	Invasive Device	7	1.20854	0.0123
Exercise/Activity/Rehab	Unable to Classify	3	0.18593	0.0438
