## Supplementary material for "Funding distributions, trends, gaps, and policy implications for spinal cord injury research: A systematic analysis of US federal funds": Table S2

### Sheet: NIH ICs
Institute or Center abbreviation	Full name
NCI	National Cancer Institute
NEI	National Eye Institute
NHLBI	National Heart, Lung, and Blood Institute
NHGRI	National Human Genome Research Institute
NIA	National Institute on Aging
NIAAA	National Institute on Alcohol Abuse and Alcoholism
NIAID	National Institute of Allergy and Infectious Diseases
NIAMS	National Institute of Arthritis and Musculoskeletal and Skin Disease
NIBIB	National Institute of Biomedical Imaging and Engineering
NICHD	Eunice Kennedy Shriver National Institute of Child Health and Human Development
NIDCD	National Institute on Deafness and Other Communication Disorders
NIDCR	National Institute of Dental and Craniofacial Research
NIDDK	National Institute of Diabetes and Digestive and Kidney Diseases
NIDA	National Institute on Drug Abuse
NIEHS	National Institute of Environmental Health Sciences
NIGMS	National Institute of General Medical Sciences
NIMH	National Institute of Mental Health
NIMHD	National Institute on Minority Health and Health Disparities
NINDS	National Institute of Neurological Disorders and Stroke
NINR	National Institute of Nursing Research
NLM	National Library of Medicine
CC	NIH Clinical Center
CIT	Center for Information Technology
CSR	Center for Scientific Review
FIC	Fogarty International Center
NCATS	National Center for Advancing Translational Sciences
NCCIH	National Center for Complementary and Integrative Health
OD	NIH Office of the Director
